# Sex and insulin resistance biomarker modelling in a new large-scale Alzheimer’s disease transcriptomic resource

**DOI:** 10.1101/2025.10.02.25337067

**Authors:** Nasim Mohamed Ismail, Maggie A. Miller, Hannah Crossland, Bethan E Phillips, Jalil-Ahmad Sharif, Christina Kosanovic, Tianjie Gu, Robert J Brogan, Claes Wahlestedt, Philip J Atherton, J Paul Chapple, William E Kraus, Kirill Shkura, Anthony J Griswold, Claude-Henry Volmar, Gregory Slabaugh, James A. Timmons

## Abstract

**Background:** The incidence of Alzheimer’s disease (AD) increases with age, is associated with insulin resistance (IR), and has a greater prevalence in women. Genome-wide technologies can yield novel biomarkers and may help identify aspects of AD pathophysiology. Individual AD blood transcriptomic studies are small, preventing the study of sex, while meta-analyses are technically challenging. Relationships between AD biomarkers and IR are also underexplored, largely due to a lack of metabolic phenotyping in AD cohorts.

**Methods:** We generated 1,021 new whole-blood transcriptomic profiles from the AddNeuroMed cohort (including 317 technical replicates) and 410 whole-blood transcript profiles (metabolic cohort). We aligned this data, and our large AD RNA-seq whole-blood transcriptome study, to a common genomic and transcriptomic reference and modelled blood cell composition. Bias was assessed using randomly sampled gene-sets and cross-validated classifiers. Further, a 62-gene IR signature was generated using our metabolic cohort studies, providing a surrogate IR RNA score to retrospectively phenotype the AD cohort. Machine learning was used to develop AD classifiers from the data and evaluate multimodal integration with magnetic resonance imaging. Sex-stratified differential expression and pathway analysis were used to explore sex differences in AD.

**Results:** The new data was more robust than the original AddNeuroMed data, with a lower ‘sampling at random’ score (AUC=0.61 vs 0.73-0.79). A novel AD classification signature was cross- and externally evaluated, achieving higher performance in women. Identification of AD-associated disease pathways, in whole-blood, was influenced by variation in blood cell composition. Notably, B-cell pathways were modified in AD (including genes *BLNK* and *MS4A1*), and this was relatively consistent across sexes and ethnicity. Previous reports that mitochondrial-DNA-encoded RNAs were upregulated, and nuclear-encoded mitochondrial transcripts were consistently downregulated, were not substantiated, with only women showing modest evidence for loss of nuclear-encoded mitochondrial transcripts.

**Conclusions:** We provide a large-scale, technically robust blood AD transcriptomic dataset that enhances legacy AD resources. Analysis revealed robust immune signatures and the statistical transfer of a classification signature across technologies and ethnicities. We add to the evidence for a role of altered B-cell biology in AD, while delivering an updateable transcriptomic resource for future machine learning and genomic studies.
