## Supplementary material for "Sex and insulin resistance biomarker modelling in a new large-scale Alzheimer’s disease transcriptomic resource": Input data filenames and sources for analyses

### Sheet: main
Figure/Table	Source	Data
Figure 2A	GSE63060	GSE63060_non-normalized.txt
Figure 2A	ANMerge	ANMerge_gene_expression_normalized_under_90.csv
Figure 2A/B	GeneTitan	Iron_AD-Cohort_1021_HT_HGU133Plus_cv_0.4_i_8_ENST_Grch38_gencode43.csv
Figure 2B	GeneTitan	Iron_AD-Cohort_1021_HT_HGU133Plus_cv_0.4_i_8_ENST_Grch38_gencode43_COMBAT_plate_protect_Diagnosis_MeanVar.csv
Figure 2B	GeneTitan	Iron_AD-Cohort_1021_HT_HGU133Plus_cv_0.4_i_8_ENST_Grch38_gencode43_COMBAT_plate_centre_Neutrophil_protect_Diagnosis_MeanVar.csv
Figure 3	GeneTitan	Iron_AD-Cohort_1021_HT_HGU133Plus_cv_0.4_i_8_ENST_Grch38_gencode43_COMBAT_plate_protect_Diagnosis_MeanVar.csv
Figure 3	GeneTitan	Iron_AD-Cohort_1021_HT_HGU133Plus_cv_0.4_i_8_ENST_Grch38_gencode43_COMBAT_plate_centre_Neutrophil_protect_Diagnosis_MeanVar.csv
Figure 4	Griswold et al.	DESEQ2_Grizwold_AD_standard_star_aligner_gencode_counts_16.6K_COMBAT-SEQ_Depth_protect_status_MeanVar_norm_log2counts.csv
Figure 4	Griswold et al.	DESEQ2_Grizwold_AD_standard_star_aligner_gencode_counts_16.6K_COMBAT-SEQ_Depth_Neutrophil_protect_status_MeanVar_norm_log2counts.csv
Figure 4	Griswold et al.	DESEQ2_Grizwold_AD_GT_array_gtf_based_transcript_counts_13.4K_COMBAT-SEQ_Depth_protect_status_MeanVar_norm_log2counts.csv
Figure 4	Griswold et al.	DESEQ2_Grizwold_AD_GT_array_gtf_based_transcript_counts_13.4K_COMBAT-SEQ_Depth_Neutrophil_protect_status_MeanVar_norm_log2counts.csv
Figure 5	GeneTitan	Iron_AD-Cohort_1021_HT_HGU133Plus_cv_0.4_i_8_ENST_Grch38_gencode43_COMBAT_plate_centre_Neutrophil_protect_Diagnosis_MeanVar.csv
Figure 6	META‑PREDICT; STRRIDE‑PD	Iron_Blood_SPD_MP_250_cv_0.25_i_8_Grch38_gencode43_transcript_COMBAT_batch_Cel_date_Sex_Neutrophil_protect_IR_MeanVar.csv
Figure 6	GeneTitan	Iron_AD-Cohort_1021_HT_HGU133Plus_cv_0.4_i_8_ENST_Grch38_gencode43_COMBAT_plate_centre_Neutrophil_protect_Diagnosis_MeanVar.csv
Table 4	GeneTitan	Iron_AD-Cohort_1021_HT_HGU133Plus_cv_0.4_i_8_ENST_Grch38_gencode43_COMBAT_plate_protect_Diagnosis_MeanVar.csv
Table 4	GeneTitan	Iron_AD-Cohort_1021_HT_HGU133Plus_cv_0.4_i_8_ENST_Grch38_gencode43_COMBAT_plate_centre_Neutrophil_protect_Diagnosis_MeanVar.csv
Table 5	GeneTitan	Iron_AD-Cohort_1021_HT_HGU133Plus_cv_0.4_i_8_ENST_Grch38_gencode43_COMBAT_plate_protect_Diagnosis_MeanVar.csv
Table 5	GeneTitan	Iron_AD-Cohort_1021_HT_HGU133Plus_cv_0.4_i_8_ENST_Grch38_gencode43_COMBAT_plate_centre_Neutrophil_protect_Diagnosis_MeanVar.csv
Table 5	ANMerge	ANMerge_MRI_FS6.0_under_90.csv
Table 6	Griswold et al.	DESEQ2_Grizwold_AD_GT_array_gtf_based_transcript_counts_13.4K_COMBAT-SEQ_Depth_protect_status_MeanVar_norm_log2counts.csv
Table 6	Griswold et al.	DESEQ2_Grizwold_AD_GT_array_gtf_based_transcript_counts_13.4K_COMBAT-SEQ_Depth_Neutrophil_protect_status_MeanVar_norm_log2counts.csv

### Sheet: supplementary_figures
Figure/Table	Source	Data
Figure S1A/B/C	GSE63060	GSE63060_non-normalized.txt
Figure S1A/B/C	ANMerge	ANMerge_gene_expression_normalized_under_90.csv
Figures S1B/C	GeneTitan	Iron_AD-Cohort_1021_HT_HGU133Plus_cv_0.4_i_8_ENST_Grch38_gencode43
Figure S2A	GeneTitan	Iron_AD-Cohort_1021_HT_HGU133Plus_cv_0.4_i_8_ENST_Grch38_gencode43_COMBAT_plate_protect_Diagnosis_MeanVar.csv
Figure S2B	GeneTitan	Iron_AD-Cohort_1021_HT_HGU133Plus_cv_0.4_i_8_ENST_Grch38_gencode43_COMBAT_plate_centre_Neutrophil_protect_Diagnosis_MeanVar.csv
Figure S3A	GeneTitan	Iron_AD-Cohort_1021_HT_HGU133Plus_cv_0.4_i_8_ENST_Grch38_gencode43_COMBAT_plate_protect_Diagnosis_MeanVar.csv
Figure S3B	GeneTitan	Iron_AD-Cohort_1021_HT_HGU133Plus_cv_0.4_i_8_ENST_Grch38_gencode43_COMBAT_plate_centre_Neutrophil_protect_Diagnosis_MeanVar.csv
Figure S4A	Griswold et al.	DESEQ2_Grizwold_AD_standard_star_aligner_gencode_counts_16.6K_COMBAT-SEQ_Depth_protect_status_MeanVar_norm_log2counts.csv
Figure S4B	Griswold et al.	DESEQ2_Grizwold_AD_standard_star_aligner_gencode_counts_16.6K_COMBAT-SEQ_Depth_Neutrophil_protect_status_MeanVar_norm_log2counts.csv
Figure S4C	Griswold et al.	DESEQ2_Grizwold_AD_GT_array_gtf_based_transcript_counts_13.4K_COMBAT-SEQ_Depth_protect_status_MeanVar_norm_log2counts.csv
Figure S4D	Griswold et al.	DESEQ2_Grizwold_AD_GT_array_gtf_based_transcript_counts_13.4K_COMBAT-SEQ_Depth_Neutrophil_protect_status_MeanVar_norm_log2counts.csv
Figure S5A	META‑PREDICT; STRRIDE‑PD	Iron_Blood_SPD_MP_250_cv_0.25_i_8_Grch38_gencode43_transcript_COMBAT_batch_Cel_date_Sex_Neutrophil_protect_IR_MeanVar.csv
Figure S5B	STRRIDE‑PD	108_HT_HGU133Plus_cv_0.4_i_8_ENST_Grch38_gencode43_COMBAT_Plate_Sex_grp_Neutrop_protect_Log_HOMA2_IR_MeanVar.csv
Figure S5C	STRRIDE‑AT/RT	iron_output_S2n52_U133_2_Blood_cv_0.3_i_6_ENST_Grch38_gencode43_ENST_COMBAT_ChipBatch_Sex_Neutrophils_protect_IR_MeanVar.csv
Figure S5D	META‑PREDICT; STRRIDE‑PD	Iron_Blood_SPD_MP_250_cv_0.25_i_8_Grch38_gencode43_transcript_COMBAT_batch_Cel_date_Sex_Neutrophil_protect_IR_MeanVar.csv
Figure S5E	STRRIDE‑PD	108_HT_HGU133Plus_cv_0.4_i_8_ENST_Grch38_gencode43_COMBAT_Plate_Sex_grp_Neutrop_protect_Log_HOMA2_IR_MeanVar.csv
Figure S5F	STRRIDE‑AT/RT	iron_output_S2n52_U133_2_Blood_cv_0.3_i_6_ENST_Grch38_gencode43_ENST_COMBAT_ChipBatch_Sex_Neutrophils_protect_IR_MeanVar.csv
Figure S6	GeneTitan	Iron_AD-Cohort_1021_HT_HGU133Plus_cv_0.4_i_8_ENST_Grch38_gencode43_COMBAT_plate_protect_Diagnosis_MeanVar.csv
Figure S6	GeneTitan	Iron_AD-Cohort_1021_HT_HGU133Plus_cv_0.4_i_8_ENST_Grch38_gencode43_COMBAT_plate_centre_Neutrophil_protect_Diagnosis_MeanVar.csv
Figure S6	MitoCarta3.0	Human.MitoCarta3.0.xls
Figure S7	Griswold et al.	DESEQ2_Grizwold_AD_standard_star_aligner_gencode_counts_16.6K_COMBAT-SEQ_Depth_protect_status_MeanVar_norm_log2counts.csv
Figure S7	Griswold et al.	DESEQ2_Grizwold_AD_standard_star_aligner_gencode_counts_16.6K_COMBAT-SEQ_Depth_Neutrophil_protect_status_MeanVar_norm_log2counts.csv
Figure S7	Griswold et al.	DESEQ2_Grizwold_AD_GT_array_gtf_based_transcript_counts_13.4K_COMBAT-SEQ_Depth_protect_status_MeanVar_norm_log2counts.csv
Figure S7	Griswold et al.	DESEQ2_Grizwold_AD_GT_array_gtf_based_transcript_counts_13.4K_COMBAT-SEQ_Depth_Neutrophil_protect_status_MeanVar_norm_log2counts.csv
Figure S8A/B	GeneTitan	Iron_AD-Cohort_1021_HT_HGU133Plus_cv_0.4_i_8_ENST_Grch38_gencode43_COMBAT_plate_protect_Diagnosis_MeanVar.csv
Figure S8C/D	Griswold et al.	DESEQ2_Grizwold_AD_GT_array_gtf_based_transcript_counts_13.4K_COMBAT-SEQ_Depth_protect_status_MeanVar_norm_log2counts.csv
Figure S9A/B	GeneTitan	Iron_AD-Cohort_1021_HT_HGU133Plus_cv_0.4_i_8_ENST_Grch38_gencode43_COMBAT_plate_centre_Neutrophil_protect_Diagnosis_MeanVar.csv
Figure S9C/D	Griswold et al.	DESEQ2_Grizwold_AD_GT_array_gtf_based_transcript_counts_13.4K_COMBAT-SEQ_Depth_Neutrophil_protect_status_MeanVar_norm_log2counts.csv
Figure S10A	GeneTitan	Iron_AD-Cohort_1021_HT_HGU133Plus_cv_0.4_i_8_ENST_Grch38_gencode43_COMBAT_plate_protect_Diagnosis_MeanVar.csv
Figure S10B	GeneTitan	Iron_AD-Cohort_1021_HT_HGU133Plus_cv_0.4_i_8_ENST_Grch38_gencode43_COMBAT_plate_centre_Neutrophil_protect_Diagnosis_MeanVar.csv
Figure S11	Griswold et al.	DESEQ2_Grizwold_AD_standard_star_aligner_gencode_counts_16.6K_COMBAT-SEQ_Depth_protect_status_MeanVar_norm_log2counts.csv
Figure S11	Griswold et al.	DESEQ2_Grizwold_AD_standard_star_aligner_gencode_counts_16.6K_COMBAT-SEQ_Depth_Neutrophil_protect_status_MeanVar_norm_log2counts.csv
Figure S11	Griswold et al.	DESEQ2_Grizwold_AD_GT_array_gtf_based_transcript_counts_13.4K_COMBAT-SEQ_Depth_protect_status_MeanVar_norm_log2counts.csv
Figure S11	Griswold et al.	DESEQ2_Grizwold_AD_GT_array_gtf_based_transcript_counts_13.4K_COMBAT-SEQ_Depth_Neutrophil_protect_status_MeanVar_norm_log2counts.csv
Figure S12	Griswold et al.	DESEQ2_Grizwold_AD_GT_array_gtf_based_transcript_counts_13.4K_COMBAT-SEQ_Depth_Neutrophil_protect_status_MeanVar_norm_log2counts.csv
Figure S13A	Nachun et al.	GSE140829_final_normalized_data.txt
Figure S13B	GeneTitan	Iron_AD-Cohort_1021_HT_HGU133Plus_cv_0.4_i_8_ENST_Grch38_gencode43_COMBAT_plate_centre_Neutrophil_protect_Diagnosis_MeanVar.csv
Figure S13C	Nachun et al.	GSE140829_final_normalized_data.txt
Figure S14A/B	GeneTitan	Iron_AD-Cohort_1021_HT_HGU133Plus_cv_0.4_i_8_ENST_Grch38_gencode43_COMBAT_plate_protect_Diagnosis_MeanVar.csv
Figure S14C/D	Griswold et al.	DESEQ2_Grizwold_AD_GT_array_gtf_based_transcript_counts_13.4K_COMBAT-SEQ_Depth_protect_status_MeanVar_norm_log2counts.csv
Figure S15A/B	GeneTitan	Iron_AD-Cohort_1021_HT_HGU133Plus_cv_0.4_i_8_ENST_Grch38_gencode43_COMBAT_plate_centre_Neutrophil_protect_Diagnosis_MeanVar.csv
Figure S15C/D	Griswold et al.	DESEQ2_Grizwold_AD_GT_array_gtf_based_transcript_counts_13.4K_COMBAT-SEQ_Depth_Neutrophil_protect_status_MeanVar_norm_log2counts.csv

### Sheet: supplementary_tables
Table S1	GeneTitan	Iron_AD-Cohort_1021_HT_HGU133Plus_cv_0.4_i_8_ENST_Grch38_gencode43
Table S1	ANMerge	ANMerge_gene_expression_normalized_under_90.csv
Table S1	GSE63060	GSE63060_non-normalized.txt
Table S1	Biomart	Annotations for genomic probes on technologies
Table S2	GeneTitan	Iron_AD-Cohort_1021_HT_HGU133Plus_cv_0.4_i_8_ENST_Grch38_gencode43
Table S2	Biomart	Annotations for genomic probes on technologies
Table S3	ANMerge / Kings College London	Cohort IDs
Table S4	Biomart	Annotations for genomic probes on technologies
Table S5	META‑PREDICT; STRRIDE‑PD	Iron_Blood_SPD_MP_250_cv_0.25_i_8_Grch38_gencode43_transcript_COMBAT_batch_Cel_date_Sex_Neutrophil_protect_IR_MeanVar.csv
Table S5	STRRIDE‑PD	108_HT_HGU133Plus_cv_0.4_i_8_ENST_Grch38_gencode43_COMBAT_Plate_Sex_grp_Neutrop_protect_Log_HOMA2_IR_MeanVar.csv
Table S5	STRRIDE‑AT/RT	iron_output_S2n52_U133_2_Blood_cv_0.3_i_6_ENST_Grch38_gencode43_ENST_COMBAT_ChipBatch_Sex_Neutrophils_protect_IR_MeanVar.csv
Table S5	GeneTitan	Iron_AD-Cohort_1021_HT_HGU133Plus_cv_0.4_i_8_ENST_Grch38_gencode43_COMBAT_plate_centre_Neutrophil_protect_Diagnosis_MeanVar.csv
Table S6	GeneTitan	Metrics from the GeneTitan study
Table S7	GeneTitan	Iron_AD-Cohort_1021_HT_HGU133Plus_cv_0.4_i_8_ENST_Grch38_gencode43_COMBAT_plate_protect_Diagnosis_MeanVar.csv
Table S7	GeneTitan	Iron_AD-Cohort_1021_HT_HGU133Plus_cv_0.4_i_8_ENST_Grch38_gencode43_COMBAT_plate_centre_Neutrophil_protect_Diagnosis_MeanVar.csv
Table S8	GeneTitan	Iron_AD-Cohort_1021_HT_HGU133Plus_cv_0.4_i_8_ENST_Grch38_gencode43_COMBAT_plate_protect_Diagnosis_MeanVar.csv
Table S8	GeneTitan	Iron_AD-Cohort_1021_HT_HGU133Plus_cv_0.4_i_8_ENST_Grch38_gencode43_COMBAT_plate_centre_Neutrophil_protect_Diagnosis_MeanVar.csv
Table S9	GeneTitan	Iron_AD-Cohort_1021_HT_HGU133Plus_cv_0.4_i_8_ENST_Grch38_gencode43_COMBAT_plate_protect_Diagnosis_MeanVar.csv
Table S9	GeneTitan	Iron_AD-Cohort_1021_HT_HGU133Plus_cv_0.4_i_8_ENST_Grch38_gencode43_COMBAT_plate_centre_Neutrophil_protect_Diagnosis_MeanVar.csv
Table S9	DAVID	GO Biological Processes (BP_ALL)
Table S10	GeneTitan	Iron_AD-Cohort_1021_HT_HGU133Plus_cv_0.4_i_8_ENST_Grch38_gencode43_COMBAT_plate_protect_Diagnosis_MeanVar.csv
Table S10	GeneTitan	Iron_AD-Cohort_1021_HT_HGU133Plus_cv_0.4_i_8_ENST_Grch38_gencode43_COMBAT_plate_centre_Neutrophil_protect_Diagnosis_MeanVar.csv
Table S10	MitoCarta3.0	Human.MitoCarta3.0.xls
Table S11	Griswold et al.	DESEQ2_Grizwold_AD_standard_star_aligner_gencode_counts_16.6K_COMBAT-SEQ_Depth_protect_status_MeanVar_norm_log2counts.csv
Table S11	Griswold et al.	DESEQ2_Grizwold_AD_standard_star_aligner_gencode_counts_16.6K_COMBAT-SEQ_Depth_Neutrophil_protect_status_MeanVar_norm_log2counts.csv
Table S11	Griswold et al.	DESEQ2_Grizwold_AD_GT_array_gtf_based_transcript_counts_13.4K_COMBAT-SEQ_Depth_protect_status_MeanVar_norm_log2counts.csv
Table S11	Griswold et al.	DESEQ2_Grizwold_AD_GT_array_gtf_based_transcript_counts_13.4K_COMBAT-SEQ_Depth_Neutrophil_protect_status_MeanVar_norm_log2counts.csv
Table S12	GeneTitan	Iron_AD-Cohort_1021_HT_HGU133Plus_cv_0.4_i_8_ENST_Grch38_gencode43_COMBAT_plate_protect_Diagnosis_MeanVar.csv
Table S12	GeneTitan	Iron_AD-Cohort_1021_HT_HGU133Plus_cv_0.4_i_8_ENST_Grch38_gencode43_COMBAT_plate_centre_Neutrophil_protect_Diagnosis_MeanVar.csv
Table S12	Metascape	GO Biological Processes (Metascape)
Table S13	Lunnon et al. 2012	Lunnon et al 2012 Illumuina DE analysis - only genes with >15% shift in signal
Table S14	GeneTitan	Iron_AD-Cohort_1021_HT_HGU133Plus_cv_0.4_i_8_ENST_Grch38_gencode43_COMBAT_plate_protect_Diagnosis_MeanVar.csv
Table S14	GeneTitan	Iron_AD-Cohort_1021_HT_HGU133Plus_cv_0.4_i_8_ENST_Grch38_gencode43_COMBAT_plate_centre_Neutrophil_protect_Diagnosis_MeanVar.csv
Table S15	GeneTitan	Iron_AD-Cohort_1021_HT_HGU133Plus_cv_0.4_i_8_ENST_Grch38_gencode43_COMBAT_plate_protect_Diagnosis_MeanVar.csv
Table S15	GeneTitan	Iron_AD-Cohort_1021_HT_HGU133Plus_cv_0.4_i_8_ENST_Grch38_gencode43_COMBAT_plate_centre_Neutrophil_protect_Diagnosis_MeanVar.csv
Table S16	Griswold et al.	DESEQ2_Grizwold_AD_standard_star_aligner_gencode_counts_16.6K_COMBAT-SEQ_Depth_protect_status_MeanVar_norm_log2counts.csv
Table S16	Griswold et al.	DESEQ2_Grizwold_AD_standard_star_aligner_gencode_counts_16.6K_COMBAT-SEQ_Depth_Neutrophil_protect_status_MeanVar_norm_log2counts.csv
Table S16	Griswold et al.	DESEQ2_Grizwold_AD_GT_array_gtf_based_transcript_counts_13.4K_COMBAT-SEQ_Depth_protect_status_MeanVar_norm_log2counts.csv
Table S16	Griswold et al.	DESEQ2_Grizwold_AD_GT_array_gtf_based_transcript_counts_13.4K_COMBAT-SEQ_Depth_Neutrophil_protect_status_MeanVar_norm_log2counts.csv
